# Integrative Bioinformatics Analysis Identifies Noninvasive miRNA Biomarkers for Lung Cancer

**DOI:** 10.1101/2020.12.31.20248963

**Authors:** Andrew Gao

## Abstract

Non-small cell lung cancer (NSCLC), a subtype of lung cancer, affects millions of people. While chemotherapy and other treatments have improved, the 5 year survival rate of NSCLC patients is still only 21%. Early diagnosis is essential for increasing survival as treatments have higher effectiveness at earlier stages of NSCLC. Noninvasive blood-based liquid biopsy tests for NSCLC may be useful for diagnosis and prognosis. MicroRNA (miRNA) and messenger RNA present in blood can serve as biomarkers for such tests. The present study identified 13 miRNAs that are underexpressed in the tissue and blood of NSCLC patients using Gene Expression Omnibus data. Following Kaplan Meier analysis, miR-140-3p, miR-29c, and miR-199a were selected as candidate biomarkers and demonstrated statistically significant prognostic power. An ROC analysis of miR-140-3p expression between NSCLC patients and controls had an area under curve value of 0.85. Functional enrichment analysis of the miRNA target genes revealed several overrepresented pathways relevant to cancer. Eight target genes were hub genes of the protein protein interaction network and possessed significant prognostic power. A combination of IL6, SNAI1, and CDK6 achieved a hazard ratio of 1.4 with p < 0.001. These biomarkers are especially valuable because they can be identified in blood and reflect the tumor state. Since all miRNAs were underexpressed in both tissue and blood, detecting expression of a biomarker miRNA in blood provides information on its expression in tissue as well. These miRNAs may be useful biomarkers for NSCLC prognostic and diagnostic tests and should be further studied.
