## Supplementary material for "Integrative Bioinformatics Analysis Identifies Noninvasive miRNA Biomarkers for Lung Cancer": Compiled LogFC Values for 13 DEMiRNAs

### Sheet: Sheet1
miRNA	GSE137140	GSE94536	GSE93300	GSE53882
hsa-miR-103a-3p	-5.17522	-6.91	-4.4705	-0.199454
hsa-miR-320e	-4.70013	-5.26	-3.0141	-0.109359
hsa-miR-140-3p	-4.09952	-4.04	-2.9342	-0.211957
hsa-miR-130a-3p	-3.72438	-7.31	-4.6376	-0.117195
hsa-let-7d-5p	-3.0808	-6.78	-4.4091	-0.65087
hsa-miR-26b-5p	-3.05682	-7.15	-3.1571	-0.275426
hsa-let-7f-5p	-2.868	-6.73	-4.6854	-0.525687
hsa-miR-29c-3p	-2.68466	-3.58	-3.0436	-0.282035
hsa-miR-130b-3p	-2.45577	-7.12	-4.3161	-0.121401
hsa-miR-324-3p	-1.56707	-6.72	-3.2537	-0.367924
hsa-miR-484	-0.93352	-5.96	-2.9185	-0.402137
hsa-miR-361-5p	-0.84074	-7.32	-4.4166	-0.163946
hsa-miR-199a-5p	-0.71076	-7.6	-2.6473	-0.300686
